# Clinical and Therapeutic Applications of Individual-level Tissue-Specific Imputed Transcriptomes

**DOI:** 10.1101/2022.11.23.22282644

**Authors:** Xin Wang, Caitlin Selvaggi, Lu-Chen Weng, Sean J. Jurgens, Seung Hoan Choi, Anjali Jha, Tingyi Cao, Satoshi Koyama, Joel T. Rämö, Shinwan Kany, Patrick T. Ellinor, Andrea S. Foulkes, Steven A. Lubitz

**Affiliations:** Cardiovascular Research Center, Massachusetts General Hospital, Boston, MA, USA; Cardiovascular Disease Initiative, The Broad Institute of MIT and Harvard, Cambridge, MA, USA; Biostatistics Center, Massachusetts General Hospital, Boston, MA, USA; Department of Experimental Cardiology, Amsterdam Cardiovascular Sciences, Amsterdam UMC, Amsterdam, NL; Department of Biostatistics, Boston University, Boston, MA, USA; Geisel School of Medicine, Dartmouth College; Department of Biostatistics, Harvard T.H. Chan School of Public Health, Boston, MA, USA; Institute for Molecular Medicine Finland (FIMM), Helsinki Institute of Life Science (HiLIFE), University of Helsinki, Helsinki, Finland; Department of Cardiology, University Heart and Vascular Center Hamburg, Hamburg, Germany; Department of Medicine, Harvard Medical School, Boston, MA, USA

## Abstract

Gene expression causally contributes to phenotypic variability. However, since tissue-specific gene expression is difficult to measure at scale, inferring phenotypic risk for individuals using expression profiles can be difficult. We statistically imputed tissue-specific gene expression for 486,452 UK Biobank participants and demonstrated its applications using rich phenotypic data in the biorepository. We performed joint analysis of transcriptome-wide association studies (TWAS) and colocalization for six traits to prioritize tissue-gene pairs for therapeutics development. Using genes identified in TWAS, we constructed imputed transcriptome risk scores and showed their predictive utility even when conditioning on genome-wide polygenic risk scores. A phenome-wide association analysis for established therapeutic targets in whole blood recapitulated known biology and prioritized repurposing potentials supported by previous literature. Our study provides evidence supporting the utility of individual-level imputed transcriptomes for discovering novel gene-tissue-phenotype trios, expression-based phenotypic risk prediction, and identifying individuals with therapeutically targetable predisposition to disease.
