## Supplementary Table2 for "Clinical and Therapeutic Applications of Individual-level Tissue-Specific Imputed Transcriptomes"

### Sheet: Sheet1
Supplemental Table 2. Scoring weights for druggable imputed transcriptome risk score (ITRS-drug) - apply to predicted expression levels (after rank-based inverse normal transformation and covariates adjustment)
Phenotype	Tissue	Gene	Expression_weight
AF	Heart_Atrial_Appendage	ERBB2	0.029448
AF	Heart_Atrial_Appendage	ESR2	0.033106
AF	Heart_Atrial_Appendage	IL6R	0.0291103
AF	Heart_Atrial_Appendage	SCN5A	0.00200532
AF	Heart_Atrial_Appendage	AOC1	0.0192366
AF	Heart_Left_Ventricle	SCN10A	0.0253749
AF	Heart_Left_Ventricle	ADORA1	0.0413392
AF	Heart_Left_Ventricle	NR3C1	0.0279245
AF	Heart_Left_Ventricle	HDAC3	-0.0293836
AF	Heart_Left_Ventricle	THRB	-0.0356448
AF	Heart_Left_Ventricle	EIF2AK4	0.0220047
AF	Heart_Left_Ventricle	TNFSF12	-0.0180708
AF	Heart_Left_Ventricle	ERBB2	0.0115665
CAD	Adipose_Subcutaneous	FES	-0.0163738
CAD	Adipose_Subcutaneous	GUCY1A1	-0.0397786
CAD	Adipose_Subcutaneous	GGCX	0.00905232
CAD	Adipose_Subcutaneous	MAS1	0.0432249
CAD	Adipose_Subcutaneous	TGFB1	0.0217486
CAD	Adipose_Subcutaneous	OPRL1	-0.038224
CAD	Adipose_Subcutaneous	MARK2	-0.0213586
CAD	Adipose_Subcutaneous	CETP	0.0105988
CAD	Adipose_Subcutaneous	ALDH2	0.0222875
CAD	Adipose_Subcutaneous	THRB	-0.0158823
CAD	Adipose_Subcutaneous	PIP5K1A	0.000590023
CAD	Adipose_Subcutaneous	MAP3K2	0.0198246
CAD	Adipose_Subcutaneous	PTH1R	-0.0196926
CAD	Adipose_Subcutaneous	GUCY1B1	-0.0012583
CAD	Adipose_Subcutaneous	PSMD13	-0.0163087
CAD	Adipose_Subcutaneous	KIF5B	0.00882566
CAD	Adipose_Subcutaneous	FGR	-0.0200503
CAD	Adipose_Subcutaneous	PTAFR	0.0234898
CAD	Liver	FES	-0.032328
CAD	Liver	GGCX	0.025091
CAD	Liver	TGFB1	0.000425023
CAD	Liver	MST1R	0.0227944
CAD	Liver	UMPS	0.0218474
CAD	Liver	PSMD4	0.0162965
CAD	Liver	CETP	0.0258128
CAD	Liver	RPS6KA1	-0.0156321
CAD	Artery_Coronary	TGFB1	0.0295673
CAD	Artery_Coronary	DMPK	-0.0295721
CAD	Artery_Coronary	PGF	-0.0212455
CAD	Artery_Coronary	OPRL1	-0.00196623
CAD	Artery_Coronary	CTSK	0.0216035
CAD	Artery_Coronary	GRK4	0.0238507
CAD	Artery_Coronary	APOB	-0.0305471
CAD	Artery_Coronary	PRKCZ	0.0212542
CAD	Artery_Coronary	CALCRL	-0.0204206
CAD	Artery_Coronary	CAMK1D	0.0244046
CAD	Artery_Coronary	PMEL	-0.0131288
T2D	Pancreas	HLA-DRB1	-0.0217604
T2D	Pancreas	PPARG	-0.00301615
T2D	Pancreas	TH	-0.0258041
T2D	Pancreas	NOTCH2	-0.0300639
T2D	Pancreas	MARK3	-0.0418793
T2D	Pancreas	TYRO3	0.0316059
T2D	Pancreas	MAP3K3	-0.0252574
T2D	Pancreas	OPRL1	-0.0220051
T2D	Pancreas	FXYD2	-0.0161469
T2D	Pancreas	RPS6KA1	-0.0148736
T2D	Pancreas	ADORA3	0.0130825
T2D	Pancreas	MET	-0.0291055
T2D	Liver	HLA-DRB1	-0.0108908
T2D	Liver	PPARG	-0.027635
T2D	Liver	NOTCH2	-0.0156497
T2D	Liver	NPC1	-0.0294491
T2D	Liver	MST1R	0.0330238
T2D	Liver	PDE8B	0.0196052
T2D	Liver	CACNA2D2	-0.00365659
T2D	Liver	KCNJ11	-0.0144789
T2D	Liver	MAP3K3	-0.00306224
T2D	Adipose_Subcutaneous	HLA-DRB1	-0.0088452
T2D	Adipose_Subcutaneous	CCND2	-0.0212212
T2D	Adipose_Subcutaneous	ITGB6	-0.0314153
T2D	Adipose_Subcutaneous	SCN2A	0.0144935
T2D	Adipose_Subcutaneous	ACE	0.00847937
T2D	Adipose_Subcutaneous	MYL3	-0.0319977
T2D	Adipose_Subcutaneous	CAMK2G	0.0101333
T2D	Adipose_Subcutaneous	MST1R	-0.0159967
T2D	Adipose_Subcutaneous	MARK3	-0.0125768
T2D	Adipose_Subcutaneous	MAPT	0.0162757
T2D	Adipose_Subcutaneous	CSNK1A1	0.0152565
T2D	Adipose_Subcutaneous	MAS1	0.0168258
T2D	Adipose_Subcutaneous	MAP3K3	-0.00586511
T2D	Adipose_Subcutaneous	LINGO1	0.0137546
LDL-C	Liver	ANGPTL3	0.0205663
LDL-C	Liver	TNKS	0.0152709
LDL-C	Liver	CETP	0.0163241
LDL-C	Liver	FRK	0.00970384
LDL-C	Liver	BMPR2	0.0137895
LDL-C	Liver	DDR1	0.00696618
LDL-C	Liver	GSK3B	0.00737564
LDL-C	Liver	RHD	-0.00443037
LDL-C	Liver	CYP2A6	0.00753643
LDL-C	Liver	PDE4C	-0.0104454
LDL-C	Liver	ABHD12	0.00475714
LDL-C	Liver	EPHA2	-0.00290419
LDL-C	Liver	ULK3	-0.00728342
LDL-C	Liver	PPARG	-0.00610087
LDL-C	Liver	KCNN4	-0.00442938
LDL-C	Liver	FES	0.00291788
LDL-C	Liver	CD40	0.00789752
LDL-C	Liver	GMNN	-0.00622954
LDL-C	Liver	LRRK2	0.00739706
LDL-C	Liver	PCSK9	0.00862358
LDL-C	Liver	TNC	0.0050864
LDL-C	Liver	ABCB1	0.00971682
HbA1c	Adipose_Subcutaneous	TACR2	-0.102925
HbA1c	Adipose_Subcutaneous	HLA-DRB1	-0.051762
HbA1c	Adipose_Subcutaneous	CCND2	-0.0540518
HbA1c	Adipose_Subcutaneous	FKBP1B	-0.0628237
HbA1c	Adipose_Subcutaneous	SHBG	-0.0251365
HbA1c	Adipose_Subcutaneous	NR1H3	0.0319111
HbA1c	Adipose_Subcutaneous	PSMB9	0.105068
HbA1c	Adipose_Subcutaneous	ABHD16A	-0.0515816
HbA1c	Adipose_Subcutaneous	DMPK	-0.00490114
HbA1c	Adipose_Subcutaneous	ALDH2	-0.0443202
HbA1c	Adipose_Subcutaneous	PSMD13	0.0167264
HbA1c	Adipose_Subcutaneous	PIK3R3	-0.0764426
HbA1c	Adipose_Subcutaneous	VEGFB	-0.04155
HbA1c	Adipose_Subcutaneous	CD33	0.0340367
HbA1c	Adipose_Subcutaneous	MYL3	-0.0294264
HbA1c	Adipose_Subcutaneous	PDE8B	0.045037
HbA1c	Adipose_Subcutaneous	PSMB5	0.020714
HbA1c	Adipose_Subcutaneous	OPRL1	0.000726377
HbA1c	Adipose_Subcutaneous	ATP1B2	0.00059704
HbA1c	Adipose_Subcutaneous	ACHE	-0.0336359
HbA1c	Adipose_Subcutaneous	ITGB2	-0.0408474
HbA1c	Adipose_Subcutaneous	BCL2	-0.0267188
HbA1c	Adipose_Subcutaneous	TNIK	0.0437774
HbA1c	Adipose_Subcutaneous	LTA	-0.0297938
HbA1c	Adipose_Subcutaneous	RPS6KB1	0.0140299
HbA1c	Adipose_Subcutaneous	CYP2A6	0.0346264
HbA1c	Adipose_Subcutaneous	CSNK1A1	0.0330243
HbA1c	Adipose_Subcutaneous	PNP	-0.0114652
HbA1c	Adipose_Subcutaneous	FOLH1	0.0411017
HbA1c	Adipose_Subcutaneous	LINGO1	0.0173224
HbA1c	Adipose_Subcutaneous	DAGLB	-0.0435432
HbA1c	Adipose_Subcutaneous	F2	-6.29099e-06
HbA1c	Adipose_Subcutaneous	GPBAR1	0.017817
HbA1c	Adipose_Subcutaneous	MAS1	0.00350864
HbA1c	Adipose_Subcutaneous	AXL	0.0170237
HbA1c	Adipose_Subcutaneous	MAP3K5	-0.0361902
HbA1c	Adipose_Subcutaneous	CAMK2G	0.0281979
HbA1c	Pancreas	HLA-DRB1	-0.0496257
HbA1c	Pancreas	PSMD13	-0.0857715
HbA1c	Pancreas	PPARG	-0.0245682
HbA1c	Pancreas	MAP3K3	-0.0156697
HbA1c	Pancreas	PSMB9	-0.042803
HbA1c	Pancreas	GBA	-0.100137
HbA1c	Pancreas	MST1R	-0.0149432
HbA1c	Pancreas	ATP1B2	0.0331147
HbA1c	Pancreas	STEAP1	0.0187153
HbA1c	Pancreas	P4HTM	0.0355406
HbA1c	Pancreas	TYRO3	0.0220027
HbA1c	Pancreas	ACHE	-0.0461784
HbA1c	Pancreas	OPRL1	-0.0224342
HbA1c	Pancreas	GMNN	-0.0349128
HbA1c	Pancreas	RHD	0.00420193
HbA1c	Pancreas	NPC1L1	-0.0469292
HbA1c	Pancreas	RPS6KA1	-0.0680911
HbA1c	Pancreas	DDR1	-0.0462433
HbA1c	Pancreas	SULT1A1	-0.0496871
HbA1c	Pancreas	KCNJ2	0.0193692
HbA1c	Pancreas	SCTR	0.0335759
HbA1c	Pancreas	PNP	-0.0275691
HbA1c	Pancreas	RPS6KB1	0.0440598
HbA1c	Pancreas	PIM3	-0.0414979
HbA1c	Pancreas	GLP1R	-0.0712534
HbA1c	Pancreas	HMGB1	0.00994196
HbA1c	Pancreas	NPC1	-0.049212
HbA1c	Pancreas	PHKG2	-0.0237153
HbA1c	Pancreas	GUCY1B1	0.011223
HbA1c	Pancreas	NOTCH2	0.00271934
HbA1c	Liver	PPARG	-0.0662589
HbA1c	Liver	NOTCH2	-0.0853636
HbA1c	Liver	VKORC1	0.0603884
HbA1c	Liver	PSMD13	-0.0132609
HbA1c	Liver	DMPK	-0.0295976
HbA1c	Liver	PSMB9	-0.00691767
HbA1c	Liver	MAP3K3	-0.0526154
HbA1c	Liver	RHD	0.0356166
HbA1c	Liver	FCGR1A	-0.0447127
HbA1c	Liver	STEAP1	0.0426856
HbA1c	Liver	SHBG	-0.0276072
HbA1c	Liver	DAGLB	-0.0200289
HbA1c	Liver	XPO1	0.0310041
HbA1c	Liver	CYP2C19	0.0707314
HbA1c	Liver	P4HTM	-0.0100053
HbA1c	Liver	AXL	-0.049888
HbA1c	Liver	BHMT	0.0146547
HbA1c	Liver	NPC1	-0.000545571
HbA1c	Liver	PNP	-1.27915e-05
HbA1c	Liver	NPC1L1	0.0425006
HbA1c	Liver	PDE8B	0.0383709
HbA1c	Liver	SRPK2	0.0399168
HbA1c	Liver	CYP2A6	0.00159196
HbA1c	Liver	EDNRA	0.0532551
HbA1c	Liver	GMNN	-0.0253409
HbA1c	Liver	EPHA3	0.0490913
QTc	Heart_Left_Ventricle	KCNQ1	-3.21827
QTc	Heart_Left_Ventricle	SCN10A	0.693298
QTc	Heart_Left_Ventricle	ATP1B1	-1.59876
QTc	Heart_Left_Ventricle	SCN5A	0.282837
QTc	Heart_Left_Ventricle	PRKCA	0.418754
QTc	Heart_Left_Ventricle	AOC1	-0.00307619
