## Supplemental Table5 for "Clinical and Therapeutic Applications of Individual-level Tissue-Specific Imputed Transcriptomes"

### Sheet: Sheet1
Supplemental Table 5. Well-established therapeutic targets in whole blood included in phenome-wide association studies
Gene name	Indication	Mapped index phecode	Phecode phenotype
ABAT	complex partial seizures	345.1	Epilepsy
ABL1	colorectal cancer	159	Malignant neoplasm of other and ill-defined sites within the digestive organs and peritoneum
ABL1	follicular lymphoma	202	Cancer of other lymphoid, histiocytic tissue
ABL1	philadelphia chromosome positive chronic myeloid leukemia	204.1	Lymphoid leukemia
ABL1	philadelphia chromosome-positive acute lymphoblastic leukemia	204.11	Lymphoid leukemia, acute
ABL1	acute lymphoblastic leukemia	204.11	Lymphoid leukemia, acute
ABL1	chronic myeloid leukemia	204.22	Myeloid leukemia, chronic
ABL1	cml	204.22	Myeloid leukemia, chronic
ADA	hairy cell leukemia	204	Leukemia
ADA	anemia	785	Abdominal pain
ADORA2A	apnea	327.3	Sleep apnea
ADORA2A	parkinsons disease	332	Parkinson's disease
ADORA2A	moderate pain	338	Pain
ADORA2A	severe pain	338	Pain
ADORA2A	headache	339	Other headache syndromes
ADORA2A	migraine	340	Migraine
ADORA2A	paroxysmal supraventricular tachycardia	427.1	Paroxysmal tachycardia, unspecified
ADORA2A	chronic bronchitis	496.2	Chronic bronchitis
ADORA2A	chronic asthma	505	Other pulmonary inflamation or edema
ADORA2A	asthma	505	Other pulmonary inflamation or edema
ADRB1	diabetes	250	Diabetes mellitus
ADRB1	poliomyelitis	324	Other CNS infection and poliomyelitis
ADRB1	migraine	340	Migraine
ADRB1	migraine headache	340	Migraine
ADRB1	glaucoma	365	Glaucoma
ADRB1	open angle glaucoma	365.1	Open-angle glaucoma
ADRB1	open-angle glaucoma	365.1	Open-angle glaucoma
ADRB1	essential hypertension	401	Hypertension
ADRB1	hypertension	401	Hypertension
ADRB1	high blood pressure	402	Elevated blood pressure reading without diagnosis of hypertension
ADRB1	angina	411	Ischemic Heart Disease
ADRB1	acute myocardial infarction	411	Ischemic Heart Disease
ADRB1	myocardial infarctions	411	Ischemic Heart Disease
ADRB1	coronary atherosclerosis	411	Ischemic Heart Disease
ADRB1	angina pectoris	411	Ischemic Heart Disease
ADRB1	myocardial infarction	411	Ischemic Heart Disease
ADRB1	atrial fibrillation	427	Cardiac dysrhythmias
ADRB1	cardiac arrest	427.4	Cardiac arrest and ventricular fibrillation
ADRB1	cardiac arrhythmias	427.5	Arrhythmia (cardiac) NOS
ADRB1	ventricular arrhythmias	427.5	Arrhythmia (cardiac) NOS
ADRB1	arrhythmias	427.5	Arrhythmia (cardiac) NOS
ADRB1	heart failure	428	Congestive heart failure; nonhypertensive
ADRB1	chronic heart failure	428	Congestive heart failure; nonhypertensive
ADRB1	congestive heart failure	428	Congestive heart failure; nonhypertensive
ADRB1	orthostatic hypotension	458	Hypotension
ADRB1	acute hypotension	458	Hypotension
ADRB1	hypotension	458	Hypotension
ADRB1	acute sinusitis	464	Acute sinusitis
ADRB1	asthma	505	Other pulmonary inflamation or edema
ADRB1	asthmatic	505	Other pulmonary inflamation or edema
ADRB1	bronchial asthma	505	Other pulmonary inflamation or edema
ADRB1	renal failure	585	Renal failure
ADRB1	angioneurotic edema	782.3	Edema
ADRB1	urticaria	947	Urticaria
ADRB1	allergic reactions	949	Allergies, other
ALDH5A1	bipolar disorder	296	Mood disorders
ALDH5A1	bipolar i disorder	296	Mood disorders
ALDH5A1	major depressive episode	296.2	Depression
ALDH5A1	anorexia	305.2	Eating disorder
ALDH5A1	migraine headaches	340	Migraine
ALDH5A1	seizures	345	Epilepsy, recurrent seizures, convulsions
ALDH5A1	seizure	345	Epilepsy, recurrent seizures, convulsions
ALDH5A1	absence seizures	345	Epilepsy, recurrent seizures, convulsions
ALDH5A1	complex partial seizures	345.1	Epilepsy
ALDH5A1	epilepsy	345.1	Epilepsy
ALDH5A1	epileptic	345.1	Epilepsy
ALDH5A1	vomiting	785	Abdominal pain
ALOX5	juvenile arthritis	228	Hemangioma and lymphangioma, any site
ALOX5	juvenile rheumatoid arthritis	228	Hemangioma and lymphangioma, any site
ALOX5	asthma	505	Other pulmonary inflamation or edema
ALOX5	ulcerative proctitis	555	Inflammatory bowel disease and other gastroenteritis and colitis
ALOX5	ulcerative colitis	555	Inflammatory bowel disease and other gastroenteritis and colitis
ALOX5	dysmenorrhea	628	Ovarian cyst
ALOX5	rheumatoid arthritis	714	Rheumatoid arthritis and other inflammatory polyarthropathies
ALOX5	osteoarthritis	740	Osteoarthrosis
AMY2A	type 2 diabetes mellitus	250	Diabetes mellitus
ATP1A4	atrial fibrillation	427	Cardiac dysrhythmias
ATP1A4	heart failure	428	Congestive heart failure; nonhypertensive
C5	atypical hemolytic uremic syndrome	283.2	Non-autoimmune hemolytic anemias
C5	hemolytic uremic syndrome	283.2	Non-autoimmune hemolytic anemias
CA4	migraine headache	340	Migraine
CA4	migraine	340	Migraine
CA4	seizure	345	Epilepsy, recurrent seizures, convulsions
CA4	seizures	345	Epilepsy, recurrent seizures, convulsions
CA4	epilepsies	345.1	Epilepsy
CA4	epilepsy	345.1	Epilepsy
CA4	glaucoma	365	Glaucoma
CA4	acute angle-closure glaucoma	365.1	Open-angle glaucoma
CA4	open angle glaucoma	365.1	Open-angle glaucoma
CA4	congestive heart failure	428	Congestive heart failure; nonhypertensive
CA4	edema	782.3	Edema
CALCRL	migraine	340	Migraine
CD22	lymphoblastic leukemia	204.1	Lymphoid leukemia
CD274	small cell lung cancer	165	Cancer within the respiratory system
CD274	lung cancer	165	Cancer within the respiratory system
CD274	breast cancer	174	Breast cancer
CD274	urothelial carcinoma	189	Cancer of urinary organs (incl. kidney and bladder)
CD33	myeloid leukemia	204.2	Myeloid leukemia
CD3E	acute lymphoblastic leukemia	204.11	Lymphoid leukemia, acute
CD52	chronic lymphocytic leukemia	204.1	Lymphoid leukemia
CD52	ms	335	Multiple sclerosis
CD86	psoriatic arthritis	696	Psoriasis and related disorders
CD86	ra	714	Rheumatoid arthritis and other inflammatory polyarthropathies
CLCN2	chronic pain	338	Pain
CLCN2	irritable bowel syndrome	564	Functional digestive disorders
CLCN2	constipation	785	Abdominal pain
CLCN2	chronic idiopathic constipation	785	Abdominal pain
CNR1	anorexia	305.2	Eating disorder
CNR1	seizures	345	Epilepsy, recurrent seizures, convulsions
CNR1	nausea and vomiting	785	Abdominal pain
COMT	idiopathic parkinson's disease	332	Parkinson's disease
COMT	parkinsons disease	332	Parkinson's disease
COMT	parkinson's disease	332	Parkinson's disease
COMT	liver failure	571	Chronic liver disease and cirrhosis
CSF1R	pancreatic neuroendocrine tumor	157	Pancreatic cancer
CSF1R	renal cell carcinoma	189	Cancer of urinary organs (incl. kidney and bladder)
CYP19A1	metastatic breast cancer	174	Breast cancer
CYP19A1	breast cancer	174	Breast cancer
DDR2	colorectal cancer	159	Malignant neoplasm of other and ill-defined sites within the digestive organs and peritoneum
DHFR	mycosis fungoides	110	Dermatophytosis / Dermatomycosis
DHFR	mycosis	110	Dermatophytosis / Dermatomycosis
DHFR	lung cancer	165	Cancer within the respiratory system
DHFR	non-small cell lung cancer	165	Cancer within the respiratory system
DHFR	breast cancer	174	Breast cancer
DHFR	peripheral t-cell lymphoma	202	Cancer of other lymphoid, histiocytic tissue
DHFR	t cell lymphoma	202	Cancer of other lymphoid, histiocytic tissue
DHFR	non hodgkin lymphoma	202	Cancer of other lymphoid, histiocytic tissue
DHFR	meningeal leukemia	204	Leukemia
DHFR	acute lymphocytic leukemia	204.11	Lymphoid leukemia, acute
DHFR	juvenile rheumatoid arthritis	228	Hemangioma and lymphangioma, any site
DHFR	psoriasis	696	Psoriasis and related disorders
DHFR	rheumatoid arthritis	714	Rheumatoid arthritis and other inflammatory polyarthropathies
DHODH	multiple sclerosis	335	Multiple sclerosis
DHODH	rheumatoid arthritis	714	Rheumatoid arthritis and other inflammatory polyarthropathies
DIO1	hyperthyroidism	242	Thyrotoxicosis with or without goiter
DNMT3A	chronic myelomonocytic leukemia	204	Leukemia
DNMT3A	thrombocytopenia	287	Purpura and other hemorrhagic conditions
DNMT3A	refractory anemia with excess blasts in transformation	785	Abdominal pain
DNMT3A	refractory anemia with excess blasts	785	Abdominal pain
DNMT3A	anemia	785	Abdominal pain
DRD4	type 2 diabetes mellitus	250	Diabetes mellitus
DRD4	acromegaly	253.1	Pituitary hyperfunction
DRD4	psychotic	295	Schizophrenia and other psychotic disorders
DRD4	schizophrenia	295	Schizophrenia and other psychotic disorders
DRD4	psychotic disorders	295	Schizophrenia and other psychotic disorders
DRD4	bipolar i disorder	296	Mood disorders
DRD4	major depressive disorder	296.2	Depression
DRD4	depression	296.2	Depression
DRD4	anxiety	300	Anxiety disorders
DRD4	conduct disorders	312	Conduct disorders
DRD4	parkinsons disease	332	Parkinson's disease
DRD4	parkinson's disease	332	Parkinson's disease
DRD4	idiopathic parkinsons disease	332	Parkinson's disease
DRD4	parkinson disease	332	Parkinson's disease
DRD4	idiopathic parkinson's disease	332	Parkinson's disease
DRD4	infertility	609	Male infertility and abnormal spermatozoa
DRD4	infertility	626.8	Infertility, female
DRD4	nausea and vomiting	785	Abdominal pain
EPOR	chronic kidney disease	580	Nephritis; nephrosis; renal sclerosis
EPOR	anemia	785	Abdominal pain
ESR2	breast cancer	174	Breast cancer
ESR2	metastatic breast cancer	174	Breast cancer
ESR2	dyspareunia	625	Pain and other symptoms associated with female genital organs
ESR2	menopause	627.2	Symptomatic menopause
ESR2	primary ovarian failure	627.2	Symptomatic menopause
ESR2	atrophy	627.3	Postmenopausal atrophic vaginitis
ESR2	atrophic vaginitis	627.3	Postmenopausal atrophic vaginitis
ESR2	postmenopausal osteoporosis	743	Osteoporosis, osteopenia and pathological fracture
ESR2	osteoporosis	743	Osteoporosis, osteopenia and pathological fracture
F10	pulmonary embolism	415.1	Acute pulmonary heart disease
F10	pe	415.1	Acute pulmonary heart disease
F10	atrial fibrillation	427	Cardiac dysrhythmias
F10	dvt	452	Other venous embolism and thrombosis
F10	deep vein thrombosis	452	Other venous embolism and thrombosis
F2R	myocardial infarction	411	Ischemic Heart Disease
F2R	peripheral arterial disease	443	Peripheral vascular disease
FAAH	acute pain	1005	Other symptoms
FAAH	pains	338	Pain
FAAH	moderate pain	338	Pain
FAAH	severe pain	338	Pain
FAAH	pain severe	338	Pain
FAAH	aches	338	Pain
FAAH	headache	339	Other headache syndromes
FAAH	headaches	339	Other headache syndromes
FAAH	flu	481	Influenza
FAAH	sore throat	709.6	Other specified diffuse diseases of connective tissue
FAAH	backache	760	Back pain
FAAH	backaches	760	Back pain
FGFR1	colorectal cancer	159	Malignant neoplasm of other and ill-defined sites within the digestive organs and peritoneum
FGFR1	urothelial carcinoma	189	Cancer of urinary organs (incl. kidney and bladder)
FGFR1	renal cell carcinoma	189	Cancer of urinary organs (incl. kidney and bladder)
FGFR1	systemic sclerosis	443.1	Raynaud's syndrome
FKBP1A	breast cancer	174	Breast cancer
FKBP1A	renal cell carcinoma	189	Cancer of urinary organs (incl. kidney and bladder)
FKBP1A	renal angiomyolipoma	564.8	Abnormal findings on exam of gastrointestinal tract/ abdominal area
FKBP1A	atopic dermatitis	939	Atopic/contact dermatitis due to other or unspecified
GAA	type 2 diabetes mellitus	250	Diabetes mellitus
GPD2	type 2 diabetes mellitus	250	Diabetes mellitus
GPD2	diabetes mellitus	250	Diabetes mellitus
GUCY2C	irritable bowel syndrome	564	Functional digestive disorders
GUCY2C	constipation	785	Abdominal pain
GUCY2C	chronic idiopathic constipation	785	Abdominal pain
HCK	philadelphia chromosome-positive acute lymphoblastic leukemia	204.11	Lymphoid leukemia, acute
HCK	chronic myeloid leukemia	204.22	Myeloid leukemia, chronic
HCK	chronic myelogenous leukemia	204.22	Myeloid leukemia, chronic
IL17RA	plaque psoriasis	696	Psoriasis and related disorders
IL4R	nasal polyposis	471	Nasal polyps
IL6R	systemic sclerosis	443.1	Raynaud's syndrome
IL6R	giant cell arteritis	446	Polyarteritis nodosa and allied conditions
IL6R	rheumatoid arthritis	714	Rheumatoid arthritis and other inflammatory polyarthropathies
IMPA1	bipolar disorder	296	Mood disorders
IMPA1	bipolar i disorder	296	Mood disorders
IMPA1	manic depressive illness	296.2	Depression
IMPA1	depressive illness	296.2	Depression
IMPA1	manic depressive	296.2	Depression
INSR	diabetes mellitus	250	Diabetes mellitus
INSR	diabetes	250	Diabetes mellitus
INSR	type 2 diabetes mellitus	250	Diabetes mellitus
INSR	type 1 diabetes mellitus	250.1	Type 1 diabetes
ITGA4	multiple sclerosis	335	Multiple sclerosis
ITGA4	crohn's disease	555	Inflammatory bowel disease and other gastroenteritis and colitis
ITGA4	crohns disease	555	Inflammatory bowel disease and other gastroenteritis and colitis
ITGA4	ulcerative colitis	555	Inflammatory bowel disease and other gastroenteritis and colitis
ITGB3	myocardial infarction	411	Ischemic Heart Disease
ITGB3	acute coronary syndrome	418	Nonspecific chest pain
ITGB3	unstable angina	418	Nonspecific chest pain
ITK	renal cell carcinoma	189	Cancer of urinary organs (incl. kidney and bladder)
JAK1	polycythemia vera	200	Myeloproliferative disease
JAK1	psoriatic arthritis	696	Psoriasis and related disorders
JAK1	rheumatoid arthritis	714	Rheumatoid arthritis and other inflammatory polyarthropathies
JAK2	polycythemia vera	200	Myeloproliferative disease
JAK2	psoriatic arthritis	696	Psoriasis and related disorders
JAK2	rheumatoid arthritis	714	Rheumatoid arthritis and other inflammatory polyarthropathies
KCNJ2	atrial fibrillation	427	Cardiac dysrhythmias
MAP2K1	lung cancer	165	Cancer within the respiratory system
MAP2K1	melanoma	172.1	Melanomas of skin, dx or hx
MAP2K1	metastatic melanoma	172.1	Melanomas of skin, dx or hx
MAP2K1	neurofibromatosis	199	Neoplasm of uncertain behavior
MAP2K1	thyroid cancer	244.1	Secondary hypothyroidism
MAP2K2	lung cancer	165	Cancer within the respiratory system
MAP2K2	metastatic melanoma	172.1	Melanomas of skin, dx or hx
MAP2K2	melanoma	172.1	Melanomas of skin, dx or hx
MAP2K2	neurofibromatosis	199	Neoplasm of uncertain behavior
MAP2K2	thyroid cancer	244.1	Secondary hypothyroidism
MGAM	type 2 diabetes mellitus	250	Diabetes mellitus
MMP1	malaria	133	Arthropod-borne diseases
MMP1	pneumonia	480	Pneumonia
MMP1	periodontitis	523	Gingival and periodontal diseases
MMP1	rosacea	530.9	Heartburn
MMP1	acne	530.9	Heartburn
MMP1	brucellosis	591	Urinary tract infection
MMP1	anthrax	591	Urinary tract infection
MMP1	tularemia	591	Urinary tract infection
P2RY12	type 2 diabetes mellitus	250	Diabetes mellitus
P2RY12	ischemic stroke	411	Ischemic Heart Disease
P2RY12	coronary artery disease	411	Ischemic Heart Disease
P2RY12	myocardial infarction	411	Ischemic Heart Disease
P2RY12	mi	411	Ischemic Heart Disease
P2RY12	stemi	411	Ischemic Heart Disease
P2RY12	unstable angina	418	Nonspecific chest pain
P2RY12	acute coronary syndrome	418	Nonspecific chest pain
P2RY12	peripheral arterial disease	443	Peripheral vascular disease
P2RY12	thrombosis	452	Other venous embolism and thrombosis
PARP1	ovarian cancer	184	Cancer of other female genital organs
PARP2	ovarian cancer	184	Cancer of other female genital organs
PCSK9	familial hypercholesterolemia	272	Disorders of lipoid metabolism
PCSK9	heterozygous familial hypercholesterolemia	272	Disorders of lipoid metabolism
PCSK9	myocardial infarction	411	Ischemic Heart Disease
PCSK9	atherosclerotic cardiovascular disease	411	Ischemic Heart Disease
PDCD1	lung cancer	165	Cancer within the respiratory system
PDCD1	non-small cell lung cancer	165	Cancer within the respiratory system
PDCD1	melanoma	172.1	Melanomas of skin, dx or hx
PDCD1	metastatic melanoma	172.1	Melanomas of skin, dx or hx
PDCD1	renal cell carcinoma	189	Cancer of urinary organs (incl. kidney and bladder)
PDCD1	classical hodgkin lymphoma	202	Cancer of other lymphoid, histiocytic tissue
PIK3CG	follicular lymphoma	202	Cancer of other lymphoid, histiocytic tissue
PIK3CG	lymphoma	202	Cancer of other lymphoid, histiocytic tissue
PIK3CG	chronic lymphocytic leukemia	204.1	Lymphoid leukemia
PPIA	keratoconjunctivitis	364.1	Corneal opacity
PPIA	psoriasis	696	Psoriasis and related disorders
PPIA	rheumatoid arthritis	714	Rheumatoid arthritis and other inflammatory polyarthropathies
PSMB5	mantle cell lymphoma	202	Cancer of other lymphoid, histiocytic tissue
PSMB5	multiple myeloma	204	Leukemia
PTGER2	erectile dysfunction	605	Erectile dysfunction [ED]
PTGFR	glaucoma	365	Glaucoma
PTGFR	open angle glaucoma	365.1	Open-angle glaucoma
PTGFR	open-angle glaucoma	365.1	Open-angle glaucoma
PTGFR	hypertension	401	Hypertension
PTGFR	postpartum hemorrhage	635	Hemorrhage during pregnancy; childbirth and postpartum
PTGIR	pah	415	Pulmonary heart disease
PTGIR	pulmonary arterial hypertension	415	Pulmonary heart disease
PTGS1	acute pain	1005	Other symptoms
PTGS1	juvenile rheumatoid arthritis	228	Hemangioma and lymphangioma, any site
PTGS1	juvenile arthritis	228	Hemangioma and lymphangioma, any site
PTGS1	gouty arthritis	274	Gout and other crystal arthropathies
PTGS1	acute gout	274	Gout and other crystal arthropathies
PTGS1	acute gouty arthritis	274	Gout and other crystal arthropathies
PTGS1	aches	338	Pain
PTGS1	pain severe	338	Pain
PTGS1	pain	338	Pain
PTGS1	moderate pain	338	Pain
PTGS1	severe pain	338	Pain
PTGS1	pains	338	Pain
PTGS1	muscle pain	338	Pain
PTGS1	headaches	339	Other headache syndromes
PTGS1	headache	339	Other headache syndromes
PTGS1	migraine	340	Migraine
PTGS1	cataract	366	Cataract
PTGS1	ocular pain	379.1	Scleritis and episcleritis
PTGS1	coronary artery disease	411	Ischemic Heart Disease
PTGS1	myocardial infarction	411	Ischemic Heart Disease
PTGS1	ischemic stroke	411	Ischemic Heart Disease
PTGS1	flu	481	Influenza
PTGS1	gastric ulcers	531	Peptic ulcer (excl. esophageal)
PTGS1	ulcerative proctitis	555	Inflammatory bowel disease and other gastroenteritis and colitis
PTGS1	ulcerative colitis	555	Inflammatory bowel disease and other gastroenteritis and colitis
PTGS1	diarrhea	561	Symptoms involving digestive system
PTGS1	dysmenorrhea	628	Ovarian cyst
PTGS1	menstrual pain	628	Ovarian cyst
PTGS1	primary dysmenorrhea	628	Ovarian cyst
PTGS1	actinic keratoses	702	Degenerative skin conditions and other dermatoses
PTGS1	sore throat	709.6	Other specified diffuse diseases of connective tissue
PTGS1	rheumatoid arthritis	714	Rheumatoid arthritis and other inflammatory polyarthropathies
PTGS1	arthritis	714	Rheumatoid arthritis and other inflammatory polyarthropathies
PTGS1	spondylitis	715	Other inflammatory spondylopathies
PTGS1	ankylosing spondylitis	715	Other inflammatory spondylopathies
PTGS1	bursitis	726.3	Bursitis
PTGS1	osteoarthritis	740	Osteoarthrosis
PTGS1	backaches	760	Back pain
PTGS1	backache	760	Back pain
PTGS1	nausea	785	Abdominal pain
PTGS1	sprains	840	Sprains and strains
PTK6	medullary thyroid cancer	244.1	Secondary hypothyroidism
RAF1	colorectal cancer	159	Malignant neoplasm of other and ill-defined sites within the digestive organs and peritoneum
RAF1	renal cell carcinoma	189	Cancer of urinary organs (incl. kidney and bladder)
RAF1	thyroid carcinoma	244.1	Secondary hypothyroidism
RRM1	pancreatic cancer	157	Pancreatic cancer
RRM1	non-small cell lung cancer	165	Cancer within the respiratory system
RRM1	breast cancer	174	Breast cancer
RRM1	metastatic breast cancer	174	Breast cancer
RRM1	ovarian cancer	184	Cancer of other female genital organs
RRM1	cll	204.1	Lymphoid leukemia
RRM1	chronic lymphocytic leukemia	204.1	Lymphoid leukemia
RRM1	b-cell chronic lymphocytic leukemia	204.1	Lymphoid leukemia
RRM1	acute lymphoblastic leukemia	204.11	Lymphoid leukemia, acute
SCN5A	acute pain	1005	Other symptoms
SCN5A	malaria	133	Arthropod-borne diseases
SCN5A	prostate cancer	185	Cancer of prostate
SCN5A	bipolar i disorder	296	Mood disorders
SCN5A	bipolar disorder	296	Mood disorders
SCN5A	depression	296.2	Depression
SCN5A	hemorrhoids	306	Other mental disorder
SCN5A	moderate pain	338	Pain
SCN5A	migraine	340	Migraine
SCN5A	migraine headache	340	Migraine
SCN5A	seizure	345	Epilepsy, recurrent seizures, convulsions
SCN5A	epileptic seizures	345	Epilepsy, recurrent seizures, convulsions
SCN5A	seizures	345	Epilepsy, recurrent seizures, convulsions
SCN5A	partial seizures	345.1	Epilepsy
SCN5A	epilepsy	345.1	Epilepsy
SCN5A	generalized tonic-clonic seizures	345.1	Epilepsy
SCN5A	generalized seizures	345.1	Epilepsy
SCN5A	trigeminal neuralgia	352	Disorders of other cranial nerves
SCN5A	angina	411	Ischemic Heart Disease
SCN5A	atrial fibrillation	427	Cardiac dysrhythmias
SCN5A	ventricular arrhythmias	427.5	Arrhythmia (cardiac) NOS
SCN5A	arrhythmias	427.5	Arrhythmia (cardiac) NOS
SCN5A	urethritis	592.2	Urethritis and urethral syndrome
SCN5A	backache	760	Back pain
SCN5A	post herpetic neuralgia	766	Neuralgia, neuritis, and radiculitis NOS
SCN5A	muscle soreness	772	Symptoms of the muscles
SCN5A	sprains	840	Sprains and strains
SERPINC1	myocardial infarction	411	Ischemic Heart Disease
SERPINC1	stemi	411	Ischemic Heart Disease
SERPINC1	mi	411	Ischemic Heart Disease
SERPINC1	pulmonary embolism	415.1	Acute pulmonary heart disease
SERPINC1	atrial fibrillation	427	Cardiac dysrhythmias
SERPINC1	venous thromboembolism	452	Other venous embolism and thrombosis
SERPINC1	dvt	452	Other venous embolism and thrombosis
SERPINC1	venous thrombosis	452	Other venous embolism and thrombosis
SERPINC1	deep vein thrombosis	452	Other venous embolism and thrombosis
SERPINC1	deep venous thrombosis	452	Other venous embolism and thrombosis
SERPINC1	thromboembolic disease	452	Other venous embolism and thrombosis
SIGMAR1	moderate pain	338	Pain
SIGMAR1	severe pain	338	Pain
SIGMAR1	headache	339	Other headache syndromes
SIGMAR1	seizures	345	Epilepsy, recurrent seizures, convulsions
SIGMAR1	sinusitis	464	Acute sinusitis
SIGMAR1	sinusitis	471	Nasal polyps
SIGMAR1	coughs	512	Other symptoms of respiratory system
SIGMAR1	cough	512	Other symptoms of respiratory system
SIGMAR1	allergy	949	Allergies, other
SLC12A1	hypertension	401	Hypertension
SLC12A1	myocardial infarctions	411	Ischemic Heart Disease
SLC12A1	heart failure	428	Congestive heart failure; nonhypertensive
SLC12A1	congestive heart failure	428	Congestive heart failure; nonhypertensive
SLC12A1	pulmonary edema	505	Other pulmonary inflamation or edema
SLC12A1	cirrhosis	571	Chronic liver disease and cirrhosis
SLC12A1	renal disease	580	Nephritis; nephrosis; renal sclerosis
SLC12A1	nephrotic syndrome	580	Nephritis; nephrosis; renal sclerosis
SLC29A1	ischemic stroke	411	Ischemic Heart Disease
SLC29A1	coronary artery disease	411	Ischemic Heart Disease
SMO	acute myeloid leukemia	204.2	Myeloid leukemia
SV2A	seizures	345	Epilepsy, recurrent seizures, convulsions
SV2A	seizure	345	Epilepsy, recurrent seizures, convulsions
SV2A	epilepsy	345.1	Epilepsy
SV2A	generalized tonic-clonic seizures	345.1	Epilepsy
SYK	thrombocytopenia	287	Purpura and other hemorrhagic conditions
TEK	colorectal cancer	159	Malignant neoplasm of other and ill-defined sites within the digestive organs and peritoneum
TEK	medullary thyroid cancer	244.1	Secondary hypothyroidism
TNFSF13B	sle	695	Erythematous conditions
TOP1MT	small cell lung cancer	165	Cancer within the respiratory system
TOP1MT	metastatic ovarian cancer	184	Cancer of other female genital organs
TOP1MT	ovarian cancer	184	Cancer of other female genital organs
TPO	hyperthyroidism	242	Thyrotoxicosis with or without goiter
TRPV1	acute pain	1005	Other symptoms
TRPV1	aches	338	Pain
TRPV1	pains	338	Pain
TRPV1	pain severe	338	Pain
TRPV1	moderate pain	338	Pain
TRPV1	neuropathic pain	338	Pain
TRPV1	severe pain	338	Pain
TRPV1	headache	339	Other headache syndromes
TRPV1	headaches	339	Other headache syndromes
TRPV1	flu	481	Influenza
TRPV1	sore throat	709.6	Other specified diffuse diseases of connective tissue
TRPV1	backaches	760	Back pain
TRPV1	backache	760	Back pain
TRPV1	muscle soreness	772	Symptoms of the muscles
TRPV1	sprains	840	Sprains and strains
TUBB	mycosis	110	Dermatophytosis / Dermatomycosis
TUBB	non-small cell lung cancer	165	Cancer within the respiratory system
TUBB	nsclc	165	Cancer within the respiratory system
TUBB	metastatic breast cancer	174	Breast cancer
TUBB	node-positive breast cancer	174	Breast cancer
TUBB	breast carcinoma	174	Breast cancer
TUBB	breast cancer	174	Breast cancer
TUBB	prostate cancer	185	Cancer of prostate
TUBB	hodgkins disease	201	Hodgkin's disease
TUBB	large b cell lymphoma	202	Cancer of other lymphoid, histiocytic tissue
TUBB	lymphoma	202	Cancer of other lymphoid, histiocytic tissue
TUBB	systemic anaplastic large cell lymphoma	202	Cancer of other lymphoid, histiocytic tissue
TUBB	histiocytic lymphoma	202	Cancer of other lymphoid, histiocytic tissue
TUBB	hodgkin lymphoma	202	Cancer of other lymphoid, histiocytic tissue
TUBB	multiple myeloma	204	Leukemia
TUBB	gout	274	Gout and other crystal arthropathies
TUBB2A	mycosis	110	Dermatophytosis / Dermatomycosis
TUBB2A	nsclc	165	Cancer within the respiratory system
TUBB2A	non-small cell lung cancer	165	Cancer within the respiratory system
TUBB2A	non small cell lung cancer	165	Cancer within the respiratory system
TUBB2A	node-positive breast cancer	174	Breast cancer
TUBB2A	metastatic breast cancer	174	Breast cancer
TUBB2A	breast cancer	174	Breast cancer
TUBB2A	breast carcinoma	174	Breast cancer
TUBB2A	prostate cancer	185	Cancer of prostate
TUBB2A	hodgkins disease	201	Hodgkin's disease
TUBB2A	large b cell lymphoma	202	Cancer of other lymphoid, histiocytic tissue
TUBB2A	lymphoma	202	Cancer of other lymphoid, histiocytic tissue
TUBB2A	histiocytic lymphoma	202	Cancer of other lymphoid, histiocytic tissue
TUBB2A	hodgkin lymphoma	202	Cancer of other lymphoid, histiocytic tissue
TUBB2A	systemic anaplastic large cell lymphoma	202	Cancer of other lymphoid, histiocytic tissue
TUBB2A	multiple myeloma	204	Leukemia
TUBB2A	gout	274	Gout and other crystal arthropathies
TUBB2B	mycosis	110	Dermatophytosis / Dermatomycosis
TUBB2B	non-small cell lung cancer	165	Cancer within the respiratory system
TUBB2B	nsclc	165	Cancer within the respiratory system
TUBB2B	non small cell lung cancer	165	Cancer within the respiratory system
TUBB2B	metastatic breast cancer	174	Breast cancer
TUBB2B	breast cancer	174	Breast cancer
TUBB2B	node-positive breast cancer	174	Breast cancer
TUBB2B	breast carcinoma	174	Breast cancer
TUBB2B	prostate cancer	185	Cancer of prostate
TUBB2B	hodgkins disease	201	Hodgkin's disease
TUBB2B	large b cell lymphoma	202	Cancer of other lymphoid, histiocytic tissue
TUBB2B	lymphoma	202	Cancer of other lymphoid, histiocytic tissue
TUBB2B	histiocytic lymphoma	202	Cancer of other lymphoid, histiocytic tissue
TUBB2B	hodgkin lymphoma	202	Cancer of other lymphoid, histiocytic tissue
TUBB2B	systemic anaplastic large cell lymphoma	202	Cancer of other lymphoid, histiocytic tissue
TUBB2B	multiple myeloma	204	Leukemia
TUBB2B	gout	274	Gout and other crystal arthropathies
TUBB4A	mycosis	110	Dermatophytosis / Dermatomycosis
TUBB4A	non-small cell lung cancer	165	Cancer within the respiratory system
TUBB4A	non small cell lung cancer	165	Cancer within the respiratory system
TUBB4A	nsclc	165	Cancer within the respiratory system
TUBB4A	metastatic breast cancer	174	Breast cancer
TUBB4A	breast carcinoma	174	Breast cancer
TUBB4A	node-positive breast cancer	174	Breast cancer
TUBB4A	breast cancer	174	Breast cancer
TUBB4A	prostate cancer	185	Cancer of prostate
TUBB4A	hodgkins disease	201	Hodgkin's disease
TUBB4A	lymphoma	202	Cancer of other lymphoid, histiocytic tissue
TUBB4A	hodgkin lymphoma	202	Cancer of other lymphoid, histiocytic tissue
TUBB4A	systemic anaplastic large cell lymphoma	202	Cancer of other lymphoid, histiocytic tissue
TUBB4A	histiocytic lymphoma	202	Cancer of other lymphoid, histiocytic tissue
TUBB4A	large b cell lymphoma	202	Cancer of other lymphoid, histiocytic tissue
TUBB4A	multiple myeloma	204	Leukemia
TUBB4A	gout	274	Gout and other crystal arthropathies
TUBB6	mycosis	110	Dermatophytosis / Dermatomycosis
TUBB6	nsclc	165	Cancer within the respiratory system
TUBB6	non-small cell lung cancer	165	Cancer within the respiratory system
TUBB6	non small cell lung cancer	165	Cancer within the respiratory system
TUBB6	breast cancer	174	Breast cancer
TUBB6	metastatic breast cancer	174	Breast cancer
TUBB6	node-positive breast cancer	174	Breast cancer
TUBB6	breast carcinoma	174	Breast cancer
TUBB6	prostate cancer	185	Cancer of prostate
TUBB6	hodgkins disease	201	Hodgkin's disease
TUBB6	systemic anaplastic large cell lymphoma	202	Cancer of other lymphoid, histiocytic tissue
TUBB6	hodgkin lymphoma	202	Cancer of other lymphoid, histiocytic tissue
TUBB6	lymphoma	202	Cancer of other lymphoid, histiocytic tissue
TUBB6	histiocytic lymphoma	202	Cancer of other lymphoid, histiocytic tissue
TUBB6	large b cell lymphoma	202	Cancer of other lymphoid, histiocytic tissue
TUBB6	multiple myeloma	204	Leukemia
TUBB6	gout	274	Gout and other crystal arthropathies
TXNRD1	acute promyelocytic leukemia	204	Leukemia
TYMS	colon cancer	159	Malignant neoplasm of other and ill-defined sites within the digestive organs and peritoneum
TYMS	non-small cell lung cancer	165	Cancer within the respiratory system
TYMS	breast cancer	174	Breast cancer
TYMS	metastatic breast cancer	174	Breast cancer
TYMS	actinic keratosis	702	Degenerative skin conditions and other dermatoses
VDR	vitamin d resistant rickets	226	Benign neoplasm of thyroid glands
VDR	secondary hyperparathyroidism	252	Disorders of parathyroid gland
VDR	hypoparathyroidism	252.2	Hypoparathyroidism
VDR	iron deficiency anemia	280	Iron deficiency anemias
VDR	chronic kidney disease	580	Nephritis; nephrosis; renal sclerosis
VDR	chronic renal failure	585	Renal failure
VDR	plaque psoriasis	696	Psoriasis and related disorders
VDR	psoriasis	696	Psoriasis and related disorders
VDR	osteoporosis	743	Osteoporosis, osteopenia and pathological fracture
VEGFA	colon cancer	159	Malignant neoplasm of other and ill-defined sites within the digestive organs and peritoneum
VEGFA	colorectal cancer	159	Malignant neoplasm of other and ill-defined sites within the digestive organs and peritoneum
VEGFA	metastatic colorectal cancer	159	Malignant neoplasm of other and ill-defined sites within the digestive organs and peritoneum
VEGFA	non-small cell lung cancer	165	Cancer within the respiratory system
VEGFA	cervical cancer	180	Cervical cancer and dysplasia
VEGFA	metastatic renal cell carcinoma	189	Cancer of urinary organs (incl. kidney and bladder)
VEGFA	diabetic retinopathy	250.23	Type 2 diabetes with ophthalmic manifestations
VEGFA	age-related macular degeneration	362	Other retinal disorders
VEGFA	macular degeneration	362	Other retinal disorders
VKORC1	myocardial infarction	411	Ischemic Heart Disease
VKORC1	pulmonary embolism	415.1	Acute pulmonary heart disease
VKORC1	atrial fibrillation	427	Cardiac dysrhythmias
VKORC1	venous thrombosis	452	Other venous embolism and thrombosis
VKORC1	thromboembolic events	452	Other venous embolism and thrombosis
